# Deletion size and background genetic variation shape congenital heart disease phenotypes in 3,016 individuals with 22q11.2 deletion syndrome

**DOI:** 10.64898/2026.02.23.26346918

**Authors:** Jhih-Rong Lin, Daniella Miller, Dana Luong, Tanner Nelson, T. Blaine Crowley, Oanh T. Tran, Bhooma Thiruvahindrapuram, Amirhossein Hajianpour, Linda Campbell, Tiffany Busa, Damian Heine-Suñer, Sixto García-Miñaúr, Luis Fernández, Kieran C. Murphy, Declan Murphy, Wanda Hawula, Kathleen Angkustsiri, Vandana Shashi, Kelly Schoch, Carrie E. Bearden, Aoy Tomita Mitchell, Michael E. Mitchell, Miri Carmel, Abraham Weizman, Elena Michaelovsky, Doron Gothelf, Marianne B.M. van den Bree, Michael J. Owen, Jacob A.S. Vorstman, Erik Boot, Claudia Vingerhoets, Therese van Amelsvoort, Ann Swillen, Jeroen Breckpot, Joris R. Vermeesch, Koen Devriendt, Maude Schneider, Stephan Eliez, M. Cristina Digilio, Marta Unolt, Carolina Putotto, Paolo Versacci, Bruno Marino, Maria Pontillo, Marco Armando, Stefano Vicari, Gabriela M. Repetto, Wendy R. Kates, Robert J. Shprintzen, Raquel E. Gur, Elaine H. Zackai, Elizabeth Goldmuntz, Tao Wang, Srilakshmi Raj, Beverly S. Emanuel, Donna M. McDonald-McGinn, Stephen C. Scherer, Anne S. Bassett, Zhengdong D. Zhang, Bernice E. Morrow

## Abstract

Congenital heart disease (CHD) occurs in over half of individuals with 22q11.2 deletion syndrome (22q11.2DS), but lesion type varies widely. We analyzed 3,016 unrelated postnatal individuals with 22q11.2DS from specialized centers in the United States, Canada, Europe, South America, Israel, and Australia, including 1,868 with whole-genome sequencing. The typical 3 Mb LCR22 A-D deletion was present in 2,788 individuals (92.4%), with smaller A-B (n=172, 5.7%) and A-C (n=56, 1.9%) deletions comprising the remaining cohort. In multivariable mixed-effects logistic regression adjusting for sex, deletion group, genome-wide principal components (PCs), and recruitment site, four non-intercept associations, to test relationships, met study-wide FDR statistical significance. Compared with the A-B deletion, the A-D deletion was associated with lower odds of persistent truncus arteriosus (OR=0.37, 95% CI 0.18-0.75) and higher odds of isolated septal defects (OR=4.68, 95% CI 1.71-12.83), although precision was limited by the smaller A-B group. PC2 was associated with lower odds of pulmonary stenosis/atresia with additional lesions (OR=0.73, 95% CI 0.61-0.87), and PC4 with higher odds of abnormal origin of the subclavian arteries (OR=2.59, 95% CI 1.37-4.89). ADMIXTURE-derived continental ancestry proportions did not show independent associations with these two PC-associated outcomes. These lesion-specific findings suggest the hypothesis that deletion interval and broader genetic background may contribute to CHD variability in 22q11.2DS, pending future replication.

**KEY MESSAGES:** *What is already known on this topic:* Chromosome 22q11.2DS is a rare genetic disorder associated with serious medical challenges. Most affected individuals have congenital heart disease but with variable phenotypic expression. One of the main questions still an open topic in the field is why individuals with 22q11.2DS show extensive phenotypic heterogeneity.

*What this study adds:* Analysis of retrospective data on 3,016 individuals with 22q11.2DS and 1,868 with sequence data suggest that deletion type and genetic variation influence phenotypic expression of congenital heart disease.

*How this study might affect research, practice or policy:* This work informs the clinician as to the importance of testing for deletion type and obtaining accurate cardiac phenotypes to diagnose 22q11.2DS that will improve the prognosis and disease progression. It also implicates the complexity of sex and ancestry as confounding factors that will help guide future research studies to identify genetic modifiers of congenital heart disease.
