## Supplementary Table S2 for "Deletion size and background genetic variation shape congenital heart disease phenotypes in 3,016 individuals with 22q11.2 deletion syndrome"

### Sheet: Supplementary Table S2
Supplementary Table S2. Definitions of cardiac phenotypes used in the 22q11.2DS CHD analyses
Rows list the broad CHD classes and phenotype subgroups modeled in the manuscript; definitions match the operational phenotype groupings described in Methods.
Phenotype variable	Abbreviation	Grouping class	Operational definition used for analysis
Any congenital heart disease	CHD	Broad class	Any congenital heart defect recorded in the harmonized postnatal cardiac phenotype dataset.
Conotruncal defect	CTD	Broad class	Any conotruncal defect. CTD excludes isolated septal defect categories (ASD-only, VSD-only, and ASD+VSD).
Isolated septal defect	SD	Broad class	ASD-only, VSD-only, or ASD+VSD without conotruncal defects or aortic arch/arterial branching anomalies.
Tetralogy of Fallot	TOF	Phenotype subgroup	Tetralogy of Fallot, with or without additional right-sided aortic arch or arterial branching findings.
Persistent truncus arteriosus	PTA	Phenotype subgroup	Persistent truncus arteriosus.
Interrupted aortic arch type B	IAAB	Phenotype subgroup	Interrupted aortic arch type B.
Right-sided aortic arch with/without other defects	RAA+	Phenotype subgroup	Right-sided aortic arch with or without other cardiac defects.
Isolated right-sided aortic arch	RAA-only	Phenotype subgroup	Right-sided aortic arch without other cardiac defects.
Isolated ventricular septal defect	VSD-only	Phenotype subgroup	Ventricular septal defect without other cardiac defects.
Isolated atrial septal defect	ASD-only	Phenotype subgroup	Atrial septal defect without other cardiac defects.
Atrial plus ventricular septal defects	ASD+VSD	Phenotype subgroup	Atrial septal defect and ventricular septal defect without other cardiac defects.
Pulmonary stenosis/atresia with other lesions excluding TOF	PS/PA+	Phenotype subgroup	Pulmonary stenosis or pulmonary atresia not part of TOF and permitted to co-occur with other cardiac defects.
Isolated pulmonary stenosis/atresia	PS/PA-only	Phenotype subgroup	Pulmonary stenosis or pulmonary atresia without other cardiac defects.
Abnormal origin of the subclavian artery	ASA	Phenotype subgroup	Abnormal origin of a subclavian artery without other cardiac defects.
