## Supplementary Table S3 for "Deletion size and background genetic variation shape congenital heart disease phenotypes in 3,016 individuals with 22q11.2 deletion syndrome"

### Sheet: Sheet1
Deletion (number)							Deletion (%)
Sex	A-B	A-C	A-D	total			Sex	A-B	A-C	A-D
Male	81	25	1387	1493			Male	0.47093	0.446429	0.497489
Female	91	31	1401	1523			Female	0.52907	0.553571	0.502511
Total	172	56	2788	3016
Total (%)	0.0570292	0.0185676	0.924403
P = 0.608 (Pearson's Chi-squared test)
