## Supplementary Table S5 for "Deletion size and background genetic variation shape congenital heart disease phenotypes in 3,016 individuals with 22q11.2 deletion syndrome"

### Sheet: Sheet1
Phenotype_1	Phenotype_2	n_pair	Testable	OR	p_value	q_value
PS/PA+	RAA+	2984	TRUE	1.69	0.0487	0.0634
PS/PA+	ASD+VSD	2985	TRUE	0	0.115	0.133
PS/PA+	IAAB	2984	TRUE	0.766	0.701	0.73
PS/PA+	PTA	2984	TRUE	1.55	0.233	0.26
PS/PA+	TOF	2985	TRUE	0	3.8e-11	1.1e-10
PS/PA+	ASA	2985	TRUE	0	0.0211	0.0291
PS/PA+	ASD-only	2985	TRUE	0	0.0779	0.0934
PS/PA+	VSD-only	2985	TRUE	0	0.00012	0.000213
PS/PA+	RAA-only	2983	TRUE	0	0.0091	0.0135
PS/PA+	PS/PA-only	2983	TRUE	NA	1.7e-33	1.02e-32
PS/PA+	CTD	2983	TRUE	6.17	3.42e-17	1.33e-16
PS/PA+	SD	2985	TRUE	0	1.06e-07	2.42e-07
RAA+	ASD+VSD	2985	TRUE	0	6.24e-05	0.000116
RAA+	IAAB	2985	TRUE	0.3	7.35e-05	0.000133
RAA+	PTA	2985	TRUE	1.84	0.00918	0.0135
RAA+	TOF	2985	TRUE	2.52	1.61e-13	5.24e-13
RAA+	ASA	2984	TRUE	0	2.03e-07	4.52e-07
RAA+	ASD-only	2985	TRUE	0	1.14e-05	2.4e-05
RAA+	VSD-only	2985	TRUE	0	2.19e-15	8.12e-15
RAA+	RAA-only	2983	TRUE	NA	9.41e-142	1.84e-140
RAA+	PS/PA-only	2983	TRUE	0	0.0995	0.118
RAA+	CTD	2982	TRUE	NA	8.86e-163	2.3e-161
RAA+	SD	2985	TRUE	0	2.44e-26	1.19e-25
ASD+VSD	IAAB	2986	TRUE	0	0.00588	0.00917
ASD+VSD	PTA	2985	TRUE	0	0.0484	0.0634
ASD+VSD	TOF	2986	TRUE	0	2.84e-08	6.72e-08
ASD+VSD	ASA	2986	TRUE	0	0.0742	0.0904
ASD+VSD	ASD-only	2987	TRUE	0	0.175	0.197
ASD+VSD	VSD-only	2987	TRUE	0	0.00153	0.00254
ASD+VSD	RAA-only	2985	TRUE	0	0.0508	0.064
ASD+VSD	PS/PA-only	2985	TRUE	0	1	1
ASD+VSD	CTD	2984	TRUE	0	5.28e-18	2.17e-17
ASD+VSD	SD	2988	TRUE	NA	1.22e-70	1.19e-69
IAAB	PTA	2985	TRUE	0.505	0.163	0.187
IAAB	TOF	2985	TRUE	0.0172	2.28e-20	9.88e-20
IAAB	ASA	2985	TRUE	0	0.000192	0.000333
IAAB	ASD-only	2986	TRUE	0	0.0016	0.0026
IAAB	VSD-only	2986	TRUE	0	4.92e-09	1.24e-08
IAAB	RAA-only	2984	TRUE	0	3.46e-05	6.59e-05
IAAB	PS/PA-only	2984	TRUE	0	0.4	0.433
IAAB	CTD	2983	TRUE	NA	1.99e-91	2.58e-90
IAAB	SD	2986	TRUE	0	2.51e-15	8.9e-15
PTA	TOF	2985	TRUE	0.0291	5.36e-12	1.61e-11
PTA	ASA	2984	TRUE	0	0.00951	0.0137
PTA	ASD-only	2985	TRUE	0	0.0332	0.0446
PTA	VSD-only	2985	TRUE	0	1.44e-05	2.96e-05
PTA	RAA-only	2983	TRUE	0	0.00257	0.00409
PTA	PS/PA-only	2983	TRUE	0	0.622	0.656
PTA	CTD	2982	TRUE	NA	6.57e-55	4.66e-54
PTA	SD	2985	TRUE	0	1.79e-09	4.67e-09
TOF	ASA	2985	TRUE	0	2.17e-12	6.76e-12
TOF	ASD-only	2986	TRUE	0	1.06e-09	2.86e-09
TOF	VSD-only	2986	TRUE	0	2.12e-26	1.1e-25
TOF	RAA-only	2984	TRUE	0	1.1e-14	3.72e-14
TOF	PS/PA-only	2984	TRUE	0	0.0132	0.0187
TOF	CTD	2983	TRUE	NA	1.62e-291	1.27e-289
TOF	SD	2986	TRUE	0	2.83e-45	1.84e-44
ASA	ASD-only	2986	TRUE	0	0.0508	0.064
ASA	VSD-only	2986	TRUE	0	3.3e-05	6.43e-05
ASA	RAA-only	2984	TRUE	0	0.00607	0.00928
ASA	PS/PA-only	2984	TRUE	0	1	1
ASA	CTD	2984	TRUE	0	2.79e-27	1.55e-26
ASA	SD	2986	TRUE	0	1.8e-08	4.39e-08
ASD-only	VSD-only	2990	TRUE	0	0.000428	0.000726
ASD-only	RAA-only	2985	TRUE	0	0.0213	0.0291
ASD-only	PS/PA-only	2985	TRUE	0	1	1
ASD-only	CTD	2987	TRUE	0	1.91e-21	8.78e-21
ASD-only	SD	2987	TRUE	NA	7.42e-83	8.27e-82
VSD-only	RAA-only	2985	TRUE	0	6.22e-06	1.35e-05
VSD-only	PS/PA-only	2985	TRUE	0	0.251	0.276
VSD-only	CTD	2987	TRUE	0	8.74e-60	7.58e-59
VSD-only	SD	2987	TRUE	NA	4.21e-253	1.64e-251
RAA-only	PS/PA-only	2985	TRUE	0	0.622	0.656
RAA-only	CTD	2984	TRUE	NA	3.77e-59	2.94e-58
RAA-only	SD	2985	TRUE	0	4.66e-10	1.3e-09
PS/PA-only	CTD	2984	TRUE	0	2.19e-05	4.39e-05
PS/PA-only	SD	2985	TRUE	0	0.0616	0.0763
CTD	SD	2984	TRUE	0	4.78e-104	7.45e-103
