## Supplementary Table S6 for "Deletion size and background genetic variation shape congenital heart disease phenotypes in 3,016 individuals with 22q11.2 deletion syndrome"

### Sheet: Sheet1
Phenotype	Study site *	OR	lcl	ucl	p	chisq_p	q
CHD	Atlanta, GA, USA	0.711382	0.234633	2.15683	0.547331	1.81865e-10	0.962511
CHD	Boston, MA, USA	3.04878	0.35278	26.348	0.311015	1.81865e-10	0.876556
CHD	Cardiff, UK	0.542005	0.349548	0.840428	0.00620391	1.81865e-10	0.121154
CHD	Davis, CA, USA	0.994865	0.542681	1.82383	0.986717	1.81865e-10	0.998314
CHD	Dublin, IE	64302.7	1.39937e-163	2.95478e+172	0.955175	1.81865e-10	0.998314
CHD	Durham, NC, USA	0.797373	0.460267	1.38138	0.419303	1.81865e-10	0.938483
CHD	Geneva, CH	0.49505	0.347073	0.706116	0.000104216	1.81865e-10	0.00557132
CHD	Leuven, BE	1.26895	0.816005	1.97332	0.290344	1.81865e-10	0.858807
CHD	Lodz, PL	1.82927	0.364494	9.18047	0.463095	1.81865e-10	0.962511
CHD	Los Angeles, CA, USA	0.958188	0.534568	1.71751	0.885937	1.81865e-10	0.998314
CHD	Maastricht, NL	0.37332	0.226957	0.614071	0.000104243	1.81865e-10	0.00557132
CHD	Madrid, ES	0.776053	0.343377	1.75393	0.542237	1.81865e-10	0.962511
CHD	Mallorca, ES	0.685976	0.259057	1.81644	0.448073	1.81865e-10	0.953852
CHD	Newcastle, AU	0.670732	0.278173	1.61727	0.373781	1.81865e-10	0.907204
CHD	Philadelphia, PA, USA	1.27441	0.99858	1.62643	0.0513459	1.81865e-10	0.400784
CHD	Rome, IT	0.865194	0.603519	1.24033	0.430712	1.81865e-10	0.938483
CHD	Santiago, CL	0.720621	0.514996	1.00835	0.0559395	1.81865e-10	0.413658
CHD	Syracuse, NY, USA	4.87805	0.604085	39.3908	0.137005	1.81865e-10	0.712934
CHD	TelAviv, IL	0.879183	0.566917	1.36345	0.565176	1.81865e-10	0.962511
CHD	Toronto, ON, CA	0.621951	0.459269	0.842259	0.00214325	1.81865e-10	0.0501879
CHD	Utrecht, NL	0.768293	0.503228	1.17297	0.222097	1.81865e-10	0.770684
PS/PA+	Atlanta, GA, USA	4.60196e-07	0	Inf	0.98939	0.218274	0.998314
PS/PA+	Boston, MA, USA	4.60196e-07	0	Inf	0.992792	0.218274	0.998314
PS/PA+	Cardiff, UK	1.24972	0.48558	3.21636	0.643945	0.218274	0.998314
PS/PA+	Davis, CA, USA	0.833147	0.188087	3.69049	0.81002	0.218274	0.998314
PS/PA+	Durham, NC, USA	0.331847	0.0436012	2.52567	0.286758	0.218274	0.857222
PS/PA+	Geneva, CH	0.439976	0.147494	1.31245	0.140914	0.218274	0.719942
PS/PA+	Leuven, BE	1.6782	0.737535	3.81858	0.21712	0.218274	0.770684
PS/PA+	Lodz, PL	4.60196e-07	0	Inf	0.991677	0.218274	0.998314
PS/PA+	Los Angeles, CA, USA	1.99785	0.713823	5.5916	0.187508	0.218274	0.763619
PS/PA+	Maastricht, NL	0.26458	0.0348764	2.00717	0.198414	0.218274	0.770684
PS/PA+	Madrid, ES	4.60196e-07	0	Inf	0.985287	0.218274	0.998314
PS/PA+	Mallorca, ES	4.60196e-07	0	Inf	0.987867	0.218274	0.998314
PS/PA+	Newcastle, AU	4.60196e-07	0	Inf	0.986515	0.218274	0.998314
PS/PA+	Philadelphia, PA, USA	0.696985	0.391365	1.24127	0.220206	0.218274	0.770684
PS/PA+	Rome, IT	0.447519	0.149997	1.33518	0.14939	0.218274	0.729738
PS/PA+	Santiago, CL	0.468396	0.172381	1.27273	0.136981	0.218274	0.712934
PS/PA+	Syracuse, NY, USA	4.60196e-07	0	Inf	0.991677	0.218274	0.998314
PS/PA+	TelAviv, IL	0.978947	0.356701	2.68667	0.96705	0.218274	0.998314
PS/PA+	Toronto, ON, CA	0.541978	0.233921	1.25573	0.153055	0.218274	0.729738
PS/PA+	Utrecht, NL	0.969255	0.353236	2.65957	0.951648	0.218274	0.998314
RAA+	Atlanta, GA, USA	0.498512	0.0635651	3.9096	0.507666	4.99713e-19	0.962511
RAA+	Boston, MA, USA	5.98214	1.17777	30.3846	0.0309796	4.99713e-19	0.310391
RAA+	Cardiff, UK	0.31485	0.122648	0.808249	0.0162798	4.99713e-19	0.191969
RAA+	Davis, CA, USA	0.679789	0.25839	1.78844	0.434174	4.99713e-19	0.938483
RAA+	Durham, NC, USA	0.664683	0.273052	1.61802	0.368198	4.99713e-19	0.907204
RAA+	Geneva, CH	0.13443	0.0479657	0.376758	0.000135343	4.99713e-19	0.00557132
RAA+	Leuven, BE	1.94767	1.16747	3.24928	0.0106808	4.99713e-19	0.150065
RAA+	Lodz, PL	1.03896e-06	0	Inf	0.978639	4.99713e-19	0.998314
RAA+	Los Angeles, CA, USA	1.19643	0.554185	2.58297	0.647856	4.99713e-19	0.998314
RAA+	Maastricht, NL	0.163894	0.0391038	0.686924	0.0133745	4.99713e-19	0.178964
RAA+	Madrid, ES	2.32639	0.929186	5.82454	0.0713652	4.99713e-19	0.477467
RAA+	Mallorca, ES	1.28189	0.356886	4.60437	0.703458	4.99713e-19	0.998314
RAA+	Newcastle, AU	1.03896e-06	4.73466e-277	2.27987e+264	0.965398	4.99713e-19	0.998314
RAA+	Philadelphia, PA, USA	1.3336	0.96166	1.84939	0.0844098	4.99713e-19	0.539072
RAA+	Rome, IT	0.795095	0.465189	1.35897	0.401786	4.99713e-19	0.938483
RAA+	Santiago, CL	0.386905	0.206425	0.72518	0.00305145	4.99713e-19	0.0659582
RAA+	Syracuse, NY, USA	1.99405	0.39259	10.1282	0.405202	4.99713e-19	0.938483
RAA+	TelAviv, IL	0.427296	0.188693	0.967612	0.0414548	4.99713e-19	0.346724
RAA+	Toronto, ON, CA	0.230082	0.11828	0.447565	1.50387e-05	4.99713e-19	0.00211294
RAA+	Utrecht, NL	0.358929	0.150214	0.857641	0.0211358	4.99713e-19	0.237566
ASD+VSD	Atlanta, GA, USA	1.12528e-06	0	Inf	0.99004	0.0905194	0.998314
ASD+VSD	Boston, MA, USA	1.12528e-06	0	Inf	0.993233	0.0905194	0.998314
ASD+VSD	Cardiff, UK	0.483586	0.0597771	3.91212	0.495784	0.0905194	0.962511
ASD+VSD	Davis, CA, USA	2.03723	0.420102	9.87931	0.377032	0.0905194	0.907204
ASD+VSD	Durham, NC, USA	1.65086	0.342106	7.96638	0.532457	0.0905194	0.962511
ASD+VSD	Geneva, CH	2.78343	1.07975	7.17527	0.0341064	0.0905194	0.319463
ASD+VSD	Leuven, BE	0.854911	0.178974	4.08367	0.844235	0.0905194	0.998314
ASD+VSD	Lodz, PL	1.12528e-06	0	Inf	0.992187	0.0905194	0.998314
ASD+VSD	Los Angeles, CA, USA	0.903302	0.110765	7.36653	0.924331	0.0905194	0.998314
ASD+VSD	Maastricht, NL	0.646959	0.0797219	5.25021	0.683527	0.0905194	0.998314
ASD+VSD	Madrid, ES	1.12528e-06	0	Inf	0.986188	0.0905194	0.998314
ASD+VSD	Mallorca, ES	2.99219	0.352677	25.3864	0.315061	0.0905194	0.876556
ASD+VSD	Newcastle, AU	2.39375	0.285336	20.0817	0.421196	0.0905194	0.938483
ASD+VSD	Philadelphia, PA, USA	1.38397	0.623171	3.07358	0.424729	0.0905194	0.938483
ASD+VSD	Rome, IT	1.09429	0.325173	3.68254	0.884293	0.0905194	0.998314
ASD+VSD	Santiago, CL	1.38101	0.4728	4.03382	0.555005	0.0905194	0.962511
ASD+VSD	Syracuse, NY, USA	15.9583	2.78204	91.5401	0.00188314	0.0905194	0.0501579
ASD+VSD	TelAviv, IL	0.929612	0.194426	4.44476	0.927153	0.0905194	0.998314
ASD+VSD	Toronto, ON, CA	0.81698	0.264525	2.52323	0.725335	0.0905194	0.998314
ASD+VSD	Utrecht, NL	1.85922	0.549005	6.29632	0.319017	0.0905194	0.878862
IAAB	Atlanta, GA, USA	1.73956	0.371346	8.1489	0.482255	0.00295474	0.962511
IAAB	Boston, MA, USA	2.24882e-07	0	Inf	0.992438	0.00295474	0.998314
IAAB	Cardiff, UK	0.610696	0.250264	1.49023	0.27858	0.00295474	0.841731
IAAB	Davis, CA, USA	0.623972	0.184948	2.10513	0.44713	0.00295474	0.953852
IAAB	Durham, NC, USA	0.503556	0.150252	1.68763	0.266194	0.00295474	0.83767
IAAB	Geneva, CH	0.497735	0.234921	1.05457	0.0685609	0.00295474	0.469893
IAAB	Leuven, BE	0.170849	0.0405327	0.720147	0.0160725	0.00295474	0.191969
IAAB	Lodz, PL	1.3668	0.163646	11.4157	0.772931	0.00295474	0.998314
IAAB	Los Angeles, CA, USA	0.765405	0.261683	2.23876	0.625386	0.00295474	0.998314
IAAB	Maastricht, NL	2.24882e-07	0	Inf	0.973269	0.00295474	0.998314
IAAB	Madrid, ES	1.30467	0.372701	4.5671	0.677386	0.00295474	0.998314
IAAB	Mallorca, ES	2.24882e-07	0	Inf	0.987271	0.00295474	0.998314
IAAB	Newcastle, AU	2.24882e-07	0	Inf	0.985853	0.00295474	0.998314
IAAB	Philadelphia, PA, USA	1.07538	0.721993	1.60174	0.720698	0.00295474	0.998314
IAAB	Rome, IT	0.68749	0.349473	1.35244	0.277729	0.00295474	0.841731
IAAB	Santiago, CL	0.468998	0.228402	0.963038	0.0391508	0.00295474	0.343793
IAAB	Syracuse, NY, USA	2.24882e-07	0	Inf	0.991268	0.00295474	0.998314
IAAB	TelAviv, IL	0.579853	0.237899	1.41332	0.230553	0.00295474	0.780547
IAAB	Toronto, ON, CA	0.402845	0.206233	0.786897	0.00777786	0.00295474	0.128563
IAAB	Utrecht, NL	0.66973	0.289769	1.54792	0.348319	0.00295474	0.906275
PTA	Atlanta, GA, USA	1.95313	0.239054	15.9574	0.532198	0.00457747	0.962511
PTA	Boston, MA, USA	5.5089e-07	0	Inf	0.99288	0.00457747	0.998314
PTA	Cardiff, UK	1.76411	0.705313	4.41236	0.224897	0.00457747	0.770684
PTA	Davis, CA, USA	1.52853	0.429009	5.44607	0.512767	0.00457747	0.962511
PTA	Durham, NC, USA	0.397246	0.0517109	3.05166	0.37482	0.00457747	0.907204
PTA	Geneva, CH	0.129489	0.0170389	0.984063	0.0482085	0.00457747	0.387046
PTA	Leuven, BE	2.00893	0.863078	4.67605	0.105579	0.00457747	0.618077
PTA	Lodz, PL	5.5089e-07	0	Inf	0.991779	0.00457747	0.998314
PTA	Los Angeles, CA, USA	0.901442	0.201473	4.03328	0.892036	0.00457747	0.998314
PTA	Maastricht, NL	0.316723	0.0413628	2.42521	0.268293	0.00457747	0.83767
PTA	Madrid, ES	5.5089e-07	0	Inf	0.985468	0.00457747	0.998314
PTA	Mallorca, ES	5.5089e-07	0	Inf	0.988016	0.00457747	0.998314
PTA	Newcastle, AU	5.5089e-07	0	Inf	0.986681	0.00457747	0.998314
PTA	Philadelphia, PA, USA	1.73029	0.989019	3.02713	0.0546928	0.00457747	0.413658
PTA	Rome, IT	0.812861	0.312669	2.11323	0.670798	0.00457747	0.998314
PTA	Santiago, CL	0.676082	0.260566	1.7542	0.421006	0.00457747	0.938483
PTA	Syracuse, NY, USA	5.5089e-07	0	Inf	0.991779	0.00457747	0.998314
PTA	TelAviv, IL	0.455097	0.102969	2.01141	0.29913	0.00457747	0.866553
PTA	Toronto, ON, CA	0.483247	0.186763	1.2504	0.133798	0.00457747	0.712934
PTA	Utrecht, NL	0.919118	0.300694	2.80943	0.882382	0.00457747	0.998314
TOF	Atlanta, GA, USA	0.608081	0.132337	2.79409	0.522588	0.0028358	0.962511
TOF	Boston, MA, USA	6.68889	1.20537	37.1184	0.0297327	0.0028358	0.309441
TOF	Cardiff, UK	0.413358	0.211685	0.807166	0.00966955	0.0028358	0.143008
TOF	Davis, CA, USA	0.85755	0.411793	1.78583	0.681361	0.0028358	0.998314
TOF	Durham, NC, USA	0.836111	0.425715	1.64214	0.603237	0.0028358	0.998314
TOF	Geneva, CH	0.557407	0.345843	0.898394	0.0163959	0.0028358	0.191969
TOF	Leuven, BE	1.08889	0.668985	1.77236	0.731882	0.0028358	0.998314
TOF	Lodz, PL	3.34444	0.819968	13.6412	0.092325	0.0028358	0.563986
TOF	Los Angeles, CA, USA	0.581643	0.264804	1.27758	0.177076	0.0028358	0.742664
TOF	Maastricht, NL	0.574826	0.290724	1.13656	0.111395	0.0028358	0.638818
TOF	Madrid, ES	0.456061	0.133428	1.55883	0.21055	0.0028358	0.770684
TOF	Mallorca, ES	0.716667	0.201462	2.54941	0.60687	0.0028358	0.998314
TOF	Newcastle, AU	0.167222	0.0221385	1.26311	0.0829914	0.0028358	0.539072
TOF	Philadelphia, PA, USA	0.761267	0.571766	1.01358	0.0618076	0.0028358	0.434199
TOF	Rome, IT	1.05743	0.697587	1.60291	0.792445	0.0028358	0.998314
TOF	Santiago, CL	0.967068	0.649365	1.44021	0.869107	0.0028358	0.998314
TOF	Syracuse, NY, USA	2.00667	0.470412	8.55996	0.346685	0.0028358	0.906275
TOF	TelAviv, IL	0.691954	0.395453	1.21076	0.197048	0.0028358	0.770684
TOF	Toronto, ON, CA	1.10486	0.776358	1.57236	0.579646	0.0028358	0.981207
TOF	Utrecht, NL	0.826275	0.485126	1.40732	0.48245	0.0028358	0.962511
ASA	Atlanta, GA, USA	1.00467e-07	0	Inf	0.99569	5.78239e-11	0.998314
ASA	Boston, MA, USA	1.00467e-07	0	Inf	0.997072	5.78239e-11	0.998314
ASA	Cardiff, UK	0.319024	0.0409877	2.48309	0.275153	5.78239e-11	0.841731
ASA	Davis, CA, USA	1.00467e-07	0	Inf	0.991631	5.78239e-11	0.998314
ASA	Durham, NC, USA	2.25595	0.703066	7.23876	0.171398	5.78239e-11	0.729738
ASA	Geneva, CH	1.45211	0.583084	3.61632	0.422975	5.78239e-11	0.938483
ASA	Leuven, BE	0.279499	0.0359517	2.1729	0.223108	5.78239e-11	0.770684
ASA	Lodz, PL	1.00467e-07	0	Inf	0.996619	5.78239e-11	0.998314
ASA	Los Angeles, CA, USA	1.00467e-07	0	Inf	0.991215	5.78239e-11	0.998314
ASA	Maastricht, NL	1.00467e-07	0	Inf	0.989647	5.78239e-11	0.998314
ASA	Madrid, ES	2.74638	0.579992	13.0046	0.202879	5.78239e-11	0.770684
ASA	Mallorca, ES	1.00467e-07	0	Inf	0.995071	5.78239e-11	0.998314
ASA	Newcastle, AU	1.00467e-07	0	Inf	0.994521	5.78239e-11	0.998314
ASA	Philadelphia, PA, USA	2.71531	1.45979	5.05067	0.00160661	5.78239e-11	0.0501579
ASA	Rome, IT	1.00467e-07	0	Inf	0.984006	5.78239e-11	0.998314
ASA	Santiago, CL	0.601587	0.191612	1.88875	0.383979	5.78239e-11	0.907204
ASA	Syracuse, NY, USA	1.00467e-07	0	Inf	0.996619	5.78239e-11	0.998314
ASA	TelAviv, IL	3.32456	1.39446	7.92616	0.00672622	5.78239e-11	0.121154
ASA	Toronto, ON, CA	0.1067	0.0137954	0.825274	0.0320332	5.78239e-11	0.310391
ASA	Utrecht, NL	1.00467e-07	0	Inf	0.987634	5.78239e-11	0.998314
ASD-only	Atlanta, GA, USA	5.55297e-07	0	Inf	0.989526	0.247273	0.998314
ASD-only	Boston, MA, USA	5.55297e-07	0	Inf	0.992884	0.247273	0.998314
ASD-only	Cardiff, UK	0.238636	0.0312662	1.82137	0.167042	0.247273	0.729738
ASD-only	Davis, CA, USA	1.00532	0.224108	4.50973	0.994473	0.247273	0.998314
ASD-only	Durham, NC, USA	1.6875	0.544549	5.22938	0.364543	0.247273	0.907204
ASD-only	Geneva, CH	0.39595	0.113908	1.37634	0.144982	0.247273	0.727499
ASD-only	Leuven, BE	0.209071	0.0274249	1.59383	0.130991	0.247273	0.712934
ASD-only	Lodz, PL	5.55297e-07	0	Inf	0.991784	0.247273	0.998314
ASD-only	Los Angeles, CA, USA	0.908654	0.203091	4.06544	0.90028	0.247273	0.998314
ASD-only	Maastricht, NL	0.984375	0.279604	3.46559	0.980435	0.247273	0.998314
ASD-only	Madrid, ES	5.55297e-07	0	Inf	0.985476	0.247273	0.998314
ASD-only	Mallorca, ES	1.47656	0.184221	11.8349	0.713621	0.247273	0.998314
ASD-only	Newcastle, AU	3.9375	1.05112	14.7499	0.0419524	0.247273	0.346724
ASD-only	Philadelphia, PA, USA	0.631684	0.33349	1.19651	0.158687	0.247273	0.729738
ASD-only	Rome, IT	1.25074	0.541858	2.88699	0.600115	0.247273	0.998314
ASD-only	Santiago, CL	0.917476	0.386107	2.18013	0.845358	0.247273	0.998314
ASD-only	Syracuse, NY, USA	5.55297e-07	0	Inf	0.991784	0.247273	0.998314
ASD-only	TelAviv, IL	0.458738	0.103796	2.02745	0.304039	0.247273	0.871787
ASD-only	Toronto, ON, CA	0.735727	0.320523	1.68878	0.469107	0.247273	0.962511
ASD-only	Utrecht, NL	0.68149	0.194842	2.38362	0.548319	0.247273	0.962511
VSD-only	Atlanta, GA, USA	1.04885	0.131718	8.35181	0.964062	0.314643	0.998314
VSD-only	Boston, MA, USA	2.18594e-06	0	Inf	0.982499	0.314643	0.998314
VSD-only	Cardiff, UK	1.5556	0.748379	3.23351	0.236572	0.314643	0.791363
VSD-only	Davis, CA, USA	1.43025	0.526522	3.88515	0.482761	0.314643	0.962511
VSD-only	Durham, NC, USA	0.434007	0.100846	1.86781	0.262304	0.314643	0.837585
VSD-only	Geneva, CH	1.1305	0.590351	2.16485	0.711357	0.314643	0.998314
VSD-only	Leuven, BE	1.62001	0.812299	3.23086	0.170764	0.314643	0.729738
VSD-only	Lodz, PL	1.79803	0.213849	15.1177	0.589145	0.314643	0.991316
VSD-only	Los Angeles, CA, USA	1.28431	0.474913	3.47315	0.622033	0.314643	0.998314
VSD-only	Maastricht, NL	1.29564	0.545511	3.07726	0.557304	0.314643	0.962511
VSD-only	Madrid, ES	1.09445	0.245775	4.87367	0.90572	0.314643	0.998314
VSD-only	Mallorca, ES	1.67816	0.36589	7.69692	0.505289	0.314643	0.962511
VSD-only	Newcastle, AU	5.03448	1.81633	13.9545	0.00188744	0.314643	0.0501579
VSD-only	Philadelphia, PA, USA	0.944318	0.600702	1.48449	0.803952	0.314643	0.998314
VSD-only	Rome, IT	1.32077	0.705798	2.47159	0.38419	0.314643	0.907204
VSD-only	Santiago, CL	1.22635	0.67031	2.24363	0.507934	0.314643	0.962511
VSD-only	Syracuse, NY, USA	2.18594e-06	0	Inf	0.979792	0.314643	0.998314
VSD-only	TelAviv, IL	1.32486	0.623705	2.81425	0.464259	0.314643	0.962511
VSD-only	Toronto, ON, CA	1.46132	0.859812	2.48363	0.160965	0.314643	0.729738
VSD-only	Utrecht, NL	1.29755	0.611184	2.7547	0.497678	0.314643	0.962511
RAA-only	Atlanta, GA, USA	1.54583	0.19138	12.4862	0.682793	0.00248917	0.998314
RAA-only	Boston, MA, USA	3.71	0.413674	33.2728	0.241454	0.00248917	0.791363
RAA-only	Cardiff, UK	0.378571	0.0869978	1.64736	0.195433	0.00248917	0.770684
RAA-only	Davis, CA, USA	1.64889	0.539491	5.03963	0.380298	0.00248917	0.907204
RAA-only	Durham, NC, USA	1.325	0.436797	4.01932	0.619159	0.00248917	0.998314
RAA-only	Geneva, CH	0.416854	0.14039	1.23774	0.115055	0.00248917	0.646608
RAA-only	Leuven, BE	1.21355	0.499745	2.94691	0.66895	0.00248917	0.998314
RAA-only	Lodz, PL	1.60399e-07	0	Inf	0.994587	0.00248917	0.998314
RAA-only	Los Angeles, CA, USA	1.89286	0.679638	5.27179	0.222085	0.00248917	0.770684
RAA-only	Maastricht, NL	0.250676	0.0331259	1.89695	0.180262	0.00248917	0.744907
RAA-only	Madrid, ES	2.52955	0.698072	9.1661	0.157711	0.00248917	0.729738
RAA-only	Mallorca, ES	1.15937	0.146324	9.18614	0.888632	0.00248917	0.998314
RAA-only	Newcastle, AU	1.60399e-07	0	Inf	0.99123	0.00248917	0.998314
RAA-only	Philadelphia, PA, USA	1.28359	0.764385	2.15547	0.345148	0.00248917	0.906275
RAA-only	Rome, IT	0.754942	0.313285	1.81923	0.531017	0.00248917	0.962511
RAA-only	Santiago, CL	0.627295	0.260874	1.50839	0.29752	0.00248917	0.866553
RAA-only	Syracuse, NY, USA	2.65	0.310823	22.5932	0.372768	0.00248917	0.907204
RAA-only	TelAviv, IL	1.325	0.544628	3.22353	0.535	0.00248917	0.962511
RAA-only	Toronto, ON, CA	1.60399e-07	0	Inf	0.966971	0.00248917	0.998314
RAA-only	Utrecht, NL	0.720388	0.240877	2.15446	0.557357	0.00248917	0.962511
PS/PA-only	Atlanta, GA, USA	2.27609e-07	0	Inf	0.997518	0.737151	0.998314
PS/PA-only	Boston, MA, USA	2.27609e-07	0	Inf	0.998314	0.737151	0.998314
PS/PA-only	Cardiff, UK	3.96939	0.552187	28.5339	0.170721	0.737151	0.729738
PS/PA-only	Davis, CA, USA	2.27609e-07	0	Inf	0.995182	0.737151	0.998314
PS/PA-only	Durham, NC, USA	3.29661	0.294295	36.9278	0.333185	0.737151	0.891667
PS/PA-only	Geneva, CH	1.07459	0.0968072	11.9282	0.953289	0.737151	0.998314
PS/PA-only	Leuven, BE	3.47321	0.483765	24.9361	0.215722	0.737151	0.770684
PS/PA-only	Lodz, PL	2.27609e-07	0	Inf	0.998053	0.737151	0.998314
PS/PA-only	Los Angeles, CA, USA	2.27609e-07	0	Inf	0.994942	0.737151	0.998314
PS/PA-only	Maastricht, NL	2.62838	0.235282	29.362	0.432548	0.737151	0.938483
PS/PA-only	Madrid, ES	2.27609e-07	0	Inf	0.996558	0.737151	0.998314
PS/PA-only	Mallorca, ES	2.27609e-07	0	Inf	0.997162	0.737151	0.998314
PS/PA-only	Newcastle, AU	2.27609e-07	0	Inf	0.996846	0.737151	0.998314
PS/PA-only	Philadelphia, PA, USA	1.02046	0.197142	5.2822	0.980735	0.737151	0.998314
PS/PA-only	Rome, IT	2.27609e-07	0	Inf	0.990791	0.737151	0.998314
PS/PA-only	Santiago, CL	0.913146	0.0823179	10.1294	0.941004	0.737151	0.998314
PS/PA-only	Syracuse, NY, USA	2.27609e-07	0	Inf	0.998053	0.737151	0.998314
PS/PA-only	TelAviv, IL	5.72059	0.943281	34.6929	0.0578932	0.737151	0.417128
PS/PA-only	Toronto, ON, CA	1.97797	0.328393	11.9136	0.456567	0.737151	0.962511
PS/PA-only	Utrecht, NL	1.83491	0.164788	20.4315	0.621563	0.737151	0.998314
CTD	Atlanta, GA, USA	1.06169	0.350455	3.21634	0.915699	1.51163e-12	0.998314
CTD	Boston, MA, USA	6.19318	0.71692	53.5004	0.0974191	1.51163e-12	0.582442
CTD	Cardiff, UK	0.530844	0.331257	0.850686	0.00848533	1.51163e-12	0.132465
CTD	Davis, CA, USA	0.928977	0.510011	1.69212	0.809711	1.51163e-12	0.998314
CTD	Durham, NC, USA	0.666958	0.378517	1.1752	0.16109	1.51163e-12	0.729738
CTD	Geneva, CH	0.383175	0.258007	0.569068	1.99651e-06	1.51163e-12	0.000561019
CTD	Leuven, BE	1.28287	0.845041	1.94756	0.242197	1.51163e-12	0.791363
CTD	Lodz, PL	2.06439	0.486626	8.7577	0.325556	1.51163e-12	0.879628
CTD	Los Angeles, CA, USA	1.06779	0.603501	1.88927	0.821742	1.51163e-12	0.998314
CTD	Maastricht, NL	0.259714	0.13832	0.487649	2.73809e-05	1.51163e-12	0.00256468
CTD	Madrid, ES	0.825758	0.362075	1.88324	0.649	1.51163e-12	0.998314
CTD	Mallorca, ES	0.516098	0.178443	1.49268	0.222185	1.51163e-12	0.770684
CTD	Newcastle, AU	0.0619318	0.00823165	0.465952	0.00689845	1.51163e-12	0.121154
CTD	Philadelphia, PA, USA	1.07897	0.852383	1.36579	0.527407	1.51163e-12	0.962511
CTD	Rome, IT	0.893247	0.62493	1.27677	0.535647	1.51163e-12	0.962511
CTD	Santiago, CL	0.682148	0.483947	0.961521	0.0289587	1.51163e-12	0.309441
CTD	Syracuse, NY, USA	2.06439	0.486626	8.7577	0.325556	1.51163e-12	0.879628
CTD	TelAviv, IL	0.619318	0.394199	0.972998	0.0376392	1.51163e-12	0.341181
CTD	Toronto, ON, CA	0.609982	0.44606	0.834143	0.00196348	1.51163e-12	0.0501579
CTD	Utrecht, NL	0.682148	0.438027	1.06232	0.0905519	1.51163e-12	0.563986
SD	Atlanta, GA, USA	0.531447	0.0677024	4.17172	0.547623	0.086522	0.962511
SD	Boston, MA, USA	3.01077e-06	5.22759988795e-313	1.73402e+301	0.971858	0.086522	0.998314
SD	Cardiff, UK	0.952939	0.49709	1.82681	0.884567	0.086522	0.998314
SD	Davis, CA, USA	1.43491	0.658473	3.12686	0.363549	0.086522	0.907204
SD	Durham, NC, USA	0.981132	0.441423	2.18072	0.962717	0.086522	0.998314
SD	Geneva, CH	1.15952	0.706119	1.90405	0.558623	0.086522	0.962511
SD	Leuven, BE	1.0412	0.569929	1.90217	0.895523	0.086522	0.998314
SD	Lodz, PL	0.911051	0.109877	7.55406	0.931213	0.086522	0.998314
SD	Los Angeles, CA, USA	1.10911	0.496011	2.48002	0.80087	0.086522	0.998314
SD	Maastricht, NL	1.09611	0.543105	2.21219	0.797848	0.086522	0.998314
SD	Madrid, ES	0.554553	0.12704	2.42073	0.43294	0.086522	0.938483
SD	Mallorca, ES	1.96226	0.616696	6.24373	0.253672	0.086522	0.819331
SD	Newcastle, AU	5.7976	2.34768	14.3172	0.000138787	0.086522	0.00557132
SD	Philadelphia, PA, USA	0.901313	0.636792	1.27572	0.557746	0.086522	0.962511
SD	Rome, IT	1.28403	0.788578	2.09077	0.314854	0.086522	0.876556
SD	Santiago, CL	1.16272	0.726252	1.86151	0.530077	0.086522	0.962511
SD	Syracuse, NY, USA	2.12579	0.41804	10.8099	0.363417	0.086522	0.907204
SD	TelAviv, IL	0.981132	0.52107	1.84739	0.952955	0.086522	0.998314
SD	Toronto, ON, CA	1.13431	0.738309	1.74272	0.56514	0.086522	0.962511
SD	Utrecht, NL	1.20461	0.665267	2.18122	0.538857	0.086522	0.962511
* In comparision with Bronx, NY, USA
