## Supplementary Table S7 for "Deletion size and background genetic variation shape congenital heart disease phenotypes in 3,016 individuals with 22q11.2 deletion syndrome"

### Sheet: Sheet1
Phenotype	Sex *	OR	lcl	ucl	p	chisq_p	q
CHD	2	1.00875	0.872252	1.1666	0.906553	0.935999	0.963515
PS/PA+	2	0.821666	0.557838	1.21027	0.320167	0.369672	0.448234
RAA+	2	0.741808	0.594901	0.924993	0.00799109	0.0092369	0.0431575
ASD+VSD	2	1.1757	0.750639	1.84147	0.479523	0.552683	0.610302
IAAB	2	1.38176	1.04281	1.83088	0.0243264	0.028607	0.0851425
PTA	2	1.20673	0.848734	1.71574	0.295297	0.337779	0.448234
TOF	2	0.893255	0.746679	1.0686	0.217047	0.234417	0.401283
ASA	2	0.927885	0.64295	1.33909	0.689226	0.759277	0.804097
ASD-only	2	1.5406	1.00721	2.35644	0.0462452	0.057247	0.129486
VSD-only	2	1.23262	0.951418	1.59693	0.113414	0.128627	0.264632
RAA-only	2	0.506307	0.35524	0.721615	0.000166781	0.000182546	0.00233493
PS/PA-only	2	0.980615	0.42386	2.26869	0.963515	1	0.963515
CTD	2	0.914075	0.789526	1.05827	0.229305	0.244058	0.401283
SD	2	1.31631	1.07022	1.61897	0.00924804	0.0106024	0.0431575
* In comparision with male
Code for sex: 1: male, 2: female
