## Supplementary Table S8 for "Deletion size and background genetic variation shape congenital heart disease phenotypes in 3,016 individuals with 22q11.2 deletion syndrome"

### Sheet: Sheet1
Phenotype	Ancestry*	OR	lcl	ucl	p	chisq_p	q
CHD	2	316838	1.18378e-271	8.48018e+281	0.968888	0.444622	1
CHD	3	565579	2.11351e-271	1.5135e+282	0.967465	0.444622	1
CHD	4	1	0	Inf	1	0.444622	1
CHD	5	431407	1.61231e-271	1.15432e+282	0.96813	0.444622	1
CHD	6	423437	1.58248e-271	1.13302e+282	0.968176	0.444622	1
CHD	7	429995	1.60664e-271	1.15082e+282	0.968138	0.444622	1
PS/PA+	2	41012.3	0	Inf	0.984172	0.900841	1
PS/PA+	3	37463.2	0	Inf	0.984307	0.900841	1
PS/PA+	5	27516.5	0	Inf	0.984767	0.900841	1
PS/PA+	6	34536.7	0	Inf	0.984428	0.900841	1
PS/PA+	7	15902.7	0	Inf	0.985584	0.900841	1
RAA+	2	7350.34	2.73872e-273	1.97272e+280	0.97813	0.0013743	1
RAA+	3	76665.7	2.86493e-272	2.05158e+281	0.972372	0.0013743	1
RAA+	5	44908.9	1.67846e-272	1.20158e+281	0.973685	0.0013743	1
RAA+	6	25683.7	9.59834e-273	6.87256e+280	0.975057	0.0013743	1
RAA+	7	24927.2	9.309e-273	6.67491e+280	0.97513	0.0013743	1
ASD+VSD	2	0.999999	0	Inf	1	0.711386	1
ASD+VSD	3	393933	0	Inf	0.997402	0.711386	1
ASD+VSD	5	1.20939e+06	0	Inf	0.997175	0.711386	1
ASD+VSD	6	1.39873e+06	0	Inf	0.997146	0.711386	1
ASD+VSD	7	868261	0	Inf	0.997242	0.711386	1
IAAB	2	1	0	Inf	1	0.344405	1
IAAB	3	1.93625e+06	0	Inf	0.995186	0.344405	1
IAAB	5	1.21677e+06	0	Inf	0.995341	0.344405	1
IAAB	6	1.15936e+06	0	Inf	0.995357	0.344405	1
IAAB	7	1.36099e+06	0	Inf	0.995304	0.344405	1
PTA	2	19980.4	0	Inf	0.985244	0.717784	1
PTA	3	53476.8	0	Inf	0.983777	0.717784	1
PTA	5	39244.9	0	Inf	0.984238	0.717784	1
PTA	6	30053.1	0	Inf	0.984636	0.717784	1
PTA	7	15902.7	0	Inf	0.985584	0.717784	1
TOF	2	122856	4.59015e-272	3.28824e+281	0.971214	0.175472	1
TOF	3	76665.7	2.86495e-272	2.05157e+281	0.972372	0.175472	1
TOF	5	66905.5	2.50061e-272	1.7901e+281	0.972706	0.175472	1
TOF	6	85998.9	3.21412e-272	2.30104e+281	0.972089	0.175472	1
TOF	7	100719	3.76327e-272	2.69564e+281	0.971701	0.175472	1
ASA	2	41012.3	0	Inf	0.984172	0.120539	1
ASA	3	45392.3	0	Inf	0.984021	0.120539	1
ASA	5	34999.1	0	Inf	0.984409	0.120539	1
ASA	6	25618.6	0	Inf	0.984873	0.120539	1
ASA	7	106259	0	Inf	0.982754	0.120539	1
ASD-only	2	111483	0	Inf	0.989496	0.764481	1
ASD-only	3	19432.8	0	Inf	0.991075	0.764481	1
ASD-only	4	1	0	Inf	1	0.764481	1
ASD-only	5	75842.8	0	Inf	0.989844	0.764481	1
ASD-only	6	57716.1	0	Inf	0.990091	0.764481	1
ASD-only	7	43228.2	0	Inf	0.990352	0.764481	1
VSD-only	2	41012.3	0	Inf	0.984172	0.672327	1
VSD-only	3	61116.4	0	Inf	0.983578	0.672327	1
VSD-only	4	1	0	Inf	1	0.672327	1
VSD-only	5	75559.5	0	Inf	0.983262	0.672327	1
VSD-only	6	72276.8	0	Inf	0.983328	0.672327	1
VSD-only	7	15902.7	0	Inf	0.985584	0.672327	1
RAA-only	2	1	0	Inf	1	0.058456	1
RAA-only	3	1.58095e+06	0	Inf	0.995254	0.058456	1
RAA-only	5	813903	0	Inf	0.995475	0.058456	1
RAA-only	6	470396	0	Inf	0.995657	0.058456	1
RAA-only	7	319415	0	Inf	0.995786	0.058456	1
PS/PA-only	2	0.999999	0	Inf	1	0.653306	1
PS/PA-only	3	0.999999	0	Inf	1	0.653306	1
PS/PA-only	5	2.82224e+06	0	Inf	0.998898	0.653306	1
PS/PA-only	6	836079	0	Inf	0.998988	0.653306	1
PS/PA-only	7	0.999999	0	Inf	1	0.653306	1
CTD	2	171998	6.4264e-272	4.6034e+281	0.970387	0.213022	1
CTD	3	308298	1.15215e-271	8.24963e+281	0.968955	0.213022	1
CTD	4	1	0	Inf	1	0.213022	1
CTD	5	186507	6.97069e-272	4.99014e+281	0.970189	0.213022	1
CTD	6	200148	7.48032e-272	5.35526e+281	0.970015	0.213022	1
CTD	7	207584	7.75657e-272	5.55542e+281	0.969926	0.213022	1
SD	2	31851.5	1.18946e-272	8.52921e+280	0.974528	0.239344	1
SD	3	28955.9	1.08187e-272	7.7499e+280	0.974763	0.239344	1
SD	5	50803.2	1.89876e-272	1.35929e+281	0.973382	0.239344	1
SD	6	47925.1	1.7911e-272	1.28235e+281	0.973525	0.239344	1
SD	7	18297.6	6.83149e-273	4.90089e+280	0.97589	0.239344	1
* In comparision with American Indian or Alaska Native. Code for self-reported ancestries: 1: American Indian or Alaska Native 2: Asian 3: Black or African American 4: Native Hawaiian or Other Pacific Islander 5: White 6: mixed of different ancestries 7: is other ancestry
