## Supplementary Table S9 for "Deletion size and background genetic variation shape congenital heart disease phenotypes in 3,016 individuals with 22q11.2 deletion syndrome"

### Sheet: Sheet1
Phenotype	Deletion type *	OR	lcl	ucl	p	chisq_p	q
CHD	A-C	2.04202	1.07295	3.88631	0.0296701	0.0634975	0.166153
CHD	A-D	1.31578	0.966198	1.79185	0.081551	0.0634975	0.326204
PS/PA+	A-C	1.20741	0.227637	6.40421	0.824776	0.90889	0.913335
PS/PA+	A-D	1.2251	0.492148	3.04965	0.6626	0.90889	0.843309
RAA+	A-C	1.24348	0.555883	2.78159	0.595767	0.222077	0.843309
RAA+	A-D	0.773799	0.498251	1.20174	0.25354	0.222077	0.489465
ASD+VSD	A-C	1.53704	0.273873	8.62621	0.625244	0.885552	0.843309
ASD+VSD	A-D	1.12663	0.406822	3.12001	0.818544	0.885552	0.913335
IAAB	A-C	1.59375	0.642461	3.95361	0.314656	0.0511032	0.489465
IAAB	A-D	0.70668	0.413612	1.20741	0.203958	0.0511032	0.479966
PTA	A-C	0.377778	0.0836472	1.70617	0.2057	0.0123688	0.479966
PTA	A-D	0.43929	0.250309	0.770949	0.00415067	0.0123688	0.0443452
TOF	A-C	0.953333	0.403142	2.2544	0.913335	0.116694	0.913335
TOF	A-D	1.47428	0.954425	2.27729	0.0801638	0.116694	0.326204
ASA	A-C	5.89286	1.65624	20.9667	0.00615948	0.00273065	0.0443452
ASA	A-D	1.67923	0.611436	4.61179	0.314608	0.00273065	0.489465
ASD-only	A-C	1.51818	0.135031	17.0692	0.735224	0.282034	0.895055
ASD-only	A-D	2.77709	0.677937	11.376	0.155689	0.282034	0.435931
VSD-only	A-C	2.33491	0.506291	10.7681	0.276916	0.00874684	0.489465
VSD-only	A-D	4.02838	1.48137	10.9546	0.00633503	0.00874684	0.0443452
RAA-only	A-C	1.28268	0.431229	3.8153	0.654422	0.097849	0.843309
RAA-only	A-D	0.615453	0.333062	1.13727	0.121285	0.097849	0.424497
PS/PA-only	A-C	6.22222	0.553565	69.9395	0.138624	0.04312	0.431274
PS/PA-only	A-D	1.16454	0.15505	8.74653	0.882288	0.04312	0.913335
CTD	A-C	0.962838	0.523001	1.77257	0.903199	0.511356	0.913335
CTD	A-D	0.843277	0.616454	1.15356	0.286265	0.511356	0.489465
SD	A-C	1.92	0.664675	5.54617	0.228089	0.0041707	0.489465
SD	A-D	2.77315	1.45139	5.29862	0.00201712	0.0041707	0.0443452
* In comparision with the A-B deletion
