## Supplementary Table S10 for "Deletion size and background genetic variation shape congenital heart disease phenotypes in 3,016 individuals with 22q11.2 deletion syndrome"

### Sheet: Sheet1
Phenotype	PC	OR	lcl	ucl	p	q
ASA	pc5	1.45247	1.05793	1.98444	0.0191336	0.17858
ASA	pc4	2.88008	1.57761	5.27663	0.000585475	0.0254674
ASA	pc3	0.38914	0.202577	0.748469	0.00461046	0.092585
ASA	pc2	1.20448	0.966735	1.59966	0.138989	0.491103
ASA	pc1	1.06313	0.867411	1.28291	0.537016	0.738799
ASA	PC1-5 (joint)	NA	NA	NA	0.00236983	0.0663553
ASD+VSD	pc5	3.0996	1.04581	14.7597	0.125221	0.491103
ASD+VSD	pc4	0.458215	0.106718	1.51392	0.267788	0.624838
ASD+VSD	pc3	0.827848	0.362982	1.90632	0.655123	0.809269
ASD+VSD	pc2	2.83586	0.979871	14.9702	0.175584	0.510695
ASD+VSD	pc1	0.593454	0.286553	1.01667	0.123938	0.491103
ASD+VSD	PC1-5 (joint)	NA	NA	NA	0.226406	0.587759
ASD-only	pc5	1.12119	0.731357	2.02474	0.633706	0.809269
ASD-only	pc4	0.780508	0.347384	1.69209	0.535616	0.738799
ASD-only	pc3	1.12059	0.507593	2.49668	0.779321	0.8827
ASD-only	pc2	0.794469	0.391221	1.4837	0.418919	0.738799
ASD-only	pc1	0.427189	0.0702284	0.888112	0.149317	0.491103
ASD-only	PC1-5 (joint)	NA	NA	NA	0.0826754	0.434046
CHD	pc5	1.05891	0.929058	1.20752	0.391665	0.738799
CHD	pc4	0.997484	0.772185	1.2887	0.984606	0.984606
CHD	pc3	0.987956	0.747892	1.30476	0.931947	0.947661
CHD	pc2	1.07183	0.974128	1.17918	0.153608	0.491103
CHD	pc1	1.0771	0.972867	1.19612	0.157855	0.491103
CHD	PC1-5 (joint)	NA	NA	NA	0.31132	0.630791
CTD	pc5	0.969864	0.84845	1.10905	0.654006	0.809269
CTD	pc4	0.857197	0.659887	1.11256	0.247294	0.610961
CTD	pc3	1.10615	0.833273	1.46943	0.485493	0.738799
CTD	pc2	1.00813	0.916344	1.11133	0.868911	0.929858
CTD	pc1	1.1376	1.02993	1.25691	0.0110346	0.132416
CTD	PC1-5 (joint)	NA	NA	NA	0.116972	0.491103
IAAB	pc5	1.07636	0.763776	1.70937	0.708326	0.861399
IAAB	pc4	0.744866	0.42302	1.26142	0.285624	0.630791
IAAB	pc3	1.07548	0.63834	1.81915	0.785239	0.8827
IAAB	pc2	1.48483	1.10886	2.36772	0.0331152	0.231807
IAAB	pc1	1.02166	0.819267	1.22507	0.830563	0.906068
IAAB	PC1-5 (joint)	NA	NA	NA	0.0183247	0.17858
PS/PA+	pc5	0.64924	0.465191	0.897103	0.00976113	0.132416
PS/PA+	pc4	0.456133	0.231276	0.889477	0.0222619	0.187
PS/PA+	pc3	1.93658	0.938359	4.03214	0.0755003	0.434046
PS/PA+	pc2	0.738214	0.622422	0.884062	0.000606366	0.0254674
PS/PA+	pc1	1.19922	0.914338	1.50869	0.147036	0.491103
PS/PA+	PC1-5 (joint)	NA	NA	NA	0.00551101	0.092585
PS/PA-only	pc5	0.774138	0.396243	1.50429	0.440918	0.738799
PS/PA-only	pc4	0.650207	0.176103	2.35708	0.514988	0.738799
PS/PA-only	pc3	1.75013	0.436946	7.16524	0.433485	0.738799
PS/PA-only	pc2	0.80994	0.338038	1.58539	0.496151	0.738799
PS/PA-only	pc1	0.677363	0.0714254	1.39056	0.504557	0.738799
PS/PA-only	PC1-5 (joint)	NA	NA	NA	0.826647	0.906068
PTA	pc5	0.94134	0.635117	1.44805	0.764805	0.8827
PTA	pc4	1.0272	0.527637	1.97983	0.936379	0.947661
PTA	pc3	0.89025	0.45247	1.76287	0.737473	0.872503
PTA	pc2	1.31905	0.972231	2.05022	0.131595	0.491103
PTA	pc1	0.901192	0.683388	1.13936	0.418264	0.738799
PTA	PC1-5 (joint)	NA	NA	NA	0.477544	0.738799
RAA+	pc5	1.0798	0.853792	1.40467	0.538675	0.738799
RAA+	pc4	0.802521	0.524896	1.21827	0.304989	0.630791
RAA+	pc3	1.0851	0.697537	1.6925	0.717832	0.861399
RAA+	pc2	1.14332	0.959141	1.43835	0.182775	0.511771
RAA+	pc1	1.05829	0.903917	1.2247	0.462121	0.738799
RAA+	PC1-5 (joint)	NA	NA	NA	0.266219	0.624838
RAA-only	pc5	0.904236	0.662103	1.25449	0.531321	0.738799
RAA-only	pc4	0.694174	0.383617	1.24818	0.224776	0.587759
RAA-only	pc3	1.60149	0.849313	3.039	0.14749	0.491103
RAA-only	pc2	1.07886	0.863396	1.43595	0.549545	0.738799
RAA-only	pc1	1.13589	0.91062	1.38692	0.230906	0.587759
RAA-only	PC1-5 (joint)	NA	NA	NA	0.526725	0.738799
SD	pc5	1.11851	0.910686	1.39501	0.298506	0.630791
SD	pc4	0.975624	0.670877	1.41381	0.896649	0.929858
SD	pc3	1.03031	0.694	1.53234	0.882461	0.929858
SD	pc2	1.09378	0.927193	1.33069	0.322905	0.630791
SD	pc1	0.816379	0.673218	0.965218	0.025867	0.19753
SD	PC1-5 (joint)	NA	NA	NA	0.0821581	0.434046
TOF	pc5	1.08737	0.92181	1.28417	0.321384	0.630791
TOF	pc4	1.10118	0.791824	1.53043	0.56622	0.743164
TOF	pc3	0.917442	0.640349	1.3156	0.63883	0.809269
TOF	pc2	0.954512	0.853959	1.07388	0.4238	0.738799
TOF	pc1	1.07062	0.943793	1.20711	0.275461	0.625372
TOF	PC1-5 (joint)	NA	NA	NA	0.554099	0.738799
VSD-only	pc5	0.980924	0.74406	1.28911	0.889351	0.929858
VSD-only	pc4	1.15886	0.720394	1.86464	0.542905	0.738799
VSD-only	pc3	1.07135	0.648989	1.77434	0.788125	0.8827
VSD-only	pc2	1.23891	0.984456	1.65389	0.0998113	0.491103
VSD-only	pc1	0.865154	0.688158	1.0527	0.176311	0.510695
VSD-only	PC1-5 (joint)	NA	NA	NA	0.0574171	0.371003
