## Supplementary Table S11 for "Deletion size and background genetic variation shape congenital heart disease phenotypes in 3,016 individuals with 22q11.2 deletion syndrome"

### Sheet: Supplementary Table S11
Phenotype	Effect	Term	Estimate	STD.error	OR	95% CI lower	95% CI upper	Statistic	p.value	q	q_global
CHD	fixed	(Intercept)	-0.16	0.22	0.85	0.55	1.31	-0.74	0.458	0.859	NA
CHD	fixed	del_groupA-C	1.08	0.48	2.93	1.14	7.56	2.23	0.0259	0.229	0.163
CHD	fixed	del_groupA-D	0.39	0.2	1.48	1	2.18	1.95	0.051	0.229	0.247
CHD	fixed	sex2	-0.03	0.1	0.97	0.8	1.17	-0.3	0.762	0.859	0.866
CHD	fixed	pc1	0.04	0.05	1.04	0.93	1.15	0.68	0.498	0.859	0.747
CHD	fixed	pc2	0.02	0.05	1.02	0.91	1.13	0.3	0.763	0.859	0.866
CHD	fixed	pc3	0.02	0.15	1.02	0.77	1.35	0.12	0.903	0.903	0.956
CHD	fixed	pc4	-0.05	0.14	0.95	0.72	1.24	-0.4	0.69	0.859	0.855
CHD	fixed	pc5	0.04	0.07	1.04	0.9	1.2	0.56	0.577	0.859	0.808
PS/PA+	fixed	(Intercept)	-3.53	0.61	0.03	0.01	0.1	-5.76	8.56e-09	7.7e-08	NA
PS/PA+	fixed	del_groupA-C	1.04	0.94	2.83	0.44	18	1.1	0.271	0.349	0.572
PS/PA+	fixed	del_groupA-D	0.27	0.6	1.31	0.4	4.25	0.45	0.652	0.652	0.831
PS/PA+	fixed	sex2	-0.15	0.24	0.86	0.53	1.38	-0.63	0.526	0.592	0.762
PS/PA+	fixed	pc1	0.18	0.13	1.19	0.93	1.53	1.39	0.164	0.246	0.48
PS/PA+	fixed	pc2	-0.32	0.09	0.73	0.61	0.87	-3.46	0.000535	0.00241	0.00519
PS/PA+	fixed	pc3	0.63	0.37	1.87	0.9	3.9	1.67	0.0939	0.169	0.348
PS/PA+	fixed	pc4	-0.75	0.35	0.47	0.24	0.93	-2.18	0.0293	0.0658	0.173
PS/PA+	fixed	pc5	-0.45	0.17	0.64	0.46	0.89	-2.63	0.00862	0.0259	0.0639
RAA+	fixed	(Intercept)	-2.53	0.39	0.08	0.04	0.17	-6.42	1.34e-10	1.2e-09	NA
RAA+	fixed	del_groupA-C	0.64	0.61	1.9	0.58	6.23	1.06	0.289	0.649	0.577
RAA+	fixed	del_groupA-D	0.16	0.35	1.17	0.59	2.3	0.45	0.653	0.748	0.831
RAA+	fixed	sex2	-0.17	0.15	0.85	0.63	1.14	-1.1	0.273	0.649	0.572
RAA+	fixed	pc1	0	0.08	1	0.85	1.17	-0.04	0.967	0.967	0.967
RAA+	fixed	pc2	0.12	0.11	1.12	0.91	1.39	1.08	0.281	0.649	0.577
RAA+	fixed	pc3	0.1	0.23	1.1	0.7	1.74	0.43	0.665	0.748	0.838
RAA+	fixed	pc4	-0.17	0.22	0.84	0.54	1.3	-0.78	0.436	0.73	0.716
RAA+	fixed	pc5	0.1	0.14	1.1	0.84	1.44	0.7	0.487	0.73	0.747
ASD+VSD	fixed	(Intercept)	-5.06	1.04	0.01	0	0.05	-4.85	1.22e-06	1.1e-05	NA
ASD+VSD	fixed	del_groupA-C	2.17	1.25	8.76	0.76	101.24	1.74	0.0823	0.28	0.314
ASD+VSD	fixed	del_groupA-D	1.13	1.02	3.1	0.42	22.71	1.11	0.265	0.341	0.572
ASD+VSD	fixed	sex2	0.15	0.29	1.16	0.66	2.03	0.51	0.611	0.649	0.827
ASD+VSD	fixed	pc1	-0.54	0.35	0.58	0.3	1.14	-1.57	0.116	0.28	0.407
ASD+VSD	fixed	pc2	1.08	0.79	2.94	0.63	13.75	1.37	0.171	0.308	0.489
ASD+VSD	fixed	pc3	-0.19	0.42	0.82	0.36	1.89	-0.46	0.649	0.649	0.831
ASD+VSD	fixed	pc4	-0.81	0.72	0.45	0.11	1.82	-1.12	0.261	0.341	0.572
ASD+VSD	fixed	pc5	1.16	0.75	3.19	0.73	13.98	1.54	0.124	0.28	0.424
IAAB	fixed	(Intercept)	-2.32	0.34	0.1	0.05	0.19	-6.83	8.73e-12	7.86e-11	NA
IAAB	fixed	del_groupA-C	0.4	0.59	1.49	0.47	4.7	0.68	0.496	0.745	0.747
IAAB	fixed	del_groupA-D	-0.61	0.31	0.54	0.29	1.01	-1.93	0.053	0.159	0.247
IAAB	fixed	sex2	0.15	0.18	1.16	0.82	1.65	0.82	0.412	0.742	0.712
IAAB	fixed	pc1	-0.03	0.1	0.97	0.79	1.19	-0.33	0.744	0.791	0.866
IAAB	fixed	pc2	0.38	0.2	1.47	1	2.17	1.95	0.0515	0.159	0.247
IAAB	fixed	pc3	0.09	0.27	1.1	0.65	1.86	0.34	0.733	0.791	0.866
IAAB	fixed	pc4	-0.35	0.29	0.7	0.4	1.23	-1.23	0.218	0.49	0.557
IAAB	fixed	pc5	0.06	0.21	1.06	0.7	1.6	0.26	0.791	0.791	0.874
PTA	fixed	(Intercept)	-2.6	0.4	0.07	0.03	0.16	-6.57	5.11e-11	4.6e-10	NA
PTA	fixed	del_groupA-C	-1.08	1.07	0.34	0.04	2.77	-1.01	0.313	0.563	0.589
PTA	fixed	del_groupA-D	-0.99	0.36	0.37	0.18	0.75	-2.76	0.00574	0.0258	0.0452
PTA	fixed	sex2	0.11	0.23	1.11	0.7	1.76	0.45	0.65	0.935	0.831
PTA	fixed	pc1	-0.16	0.13	0.85	0.66	1.1	-1.21	0.225	0.507	0.557
PTA	fixed	pc2	0.26	0.19	1.29	0.88	1.89	1.33	0.184	0.507	0.499
PTA	fixed	pc3	-0.07	0.35	0.93	0.47	1.84	-0.21	0.834	0.935	0.906
PTA	fixed	pc4	0.03	0.34	1.03	0.53	2.01	0.08	0.935	0.935	0.967
PTA	fixed	pc5	-0.06	0.21	0.94	0.62	1.43	-0.27	0.789	0.935	0.874
TOF	fixed	(Intercept)	-1.86	0.3	0.16	0.09	0.28	-6.25	4.16e-10	3.75e-09	NA
TOF	fixed	del_groupA-C	-0.21	0.68	0.81	0.21	3.06	-0.31	0.756	0.756	0.866
TOF	fixed	del_groupA-D	0.44	0.29	1.56	0.87	2.77	1.5	0.133	0.552	0.442
TOF	fixed	sex2	-0.14	0.12	0.87	0.69	1.11	-1.13	0.257	0.552	0.572
TOF	fixed	pc1	0.08	0.06	1.09	0.96	1.23	1.33	0.184	0.552	0.499
TOF	fixed	pc2	-0.04	0.06	0.96	0.85	1.07	-0.74	0.46	0.689	0.716
TOF	fixed	pc3	-0.07	0.18	0.93	0.65	1.34	-0.38	0.7	0.756	0.857
TOF	fixed	pc4	0.08	0.17	1.08	0.78	1.51	0.46	0.645	0.756	0.831
TOF	fixed	pc5	0.09	0.09	1.09	0.92	1.29	1.02	0.307	0.552	0.589
ASA	fixed	(Intercept)	-5.93	1.1	0	0	0.02	-5.41	6.47e-08	5.82e-07	NA
ASA	fixed	del_groupA-C	1.82	0.92	6.16	1.01	37.33	1.98	0.0481	0.108	0.247
ASA	fixed	del_groupA-D	0.89	0.73	2.44	0.58	10.27	1.22	0.224	0.336	0.557
ASA	fixed	sex2	0.04	0.23	1.05	0.67	1.63	0.2	0.845	0.845	0.91
ASA	fixed	pc1	-0.03	0.1	0.97	0.79	1.18	-0.33	0.745	0.838	0.866
ASA	fixed	pc2	0.07	0.13	1.07	0.83	1.38	0.52	0.601	0.773	0.823
ASA	fixed	pc3	-0.82	0.34	0.44	0.23	0.86	-2.41	0.016	0.0481	0.112
ASA	fixed	pc4	0.95	0.32	2.59	1.37	4.89	2.93	0.00337	0.0151	0.0283
ASA	fixed	pc5	0.31	0.18	1.36	0.96	1.92	1.74	0.0815	0.147	0.314
ASD-only	fixed	(Intercept)	-5.21	1.07	0.01	0	0.04	-4.89	1.01e-06	9.08e-06	NA
ASD-only	fixed	del_groupA-C	1.47	1.44	4.33	0.26	72.24	1.02	0.307	0.553	0.589
ASD-only	fixed	del_groupA-D	1.3	1.02	3.69	0.5	26.99	1.28	0.199	0.447	0.522
ASD-only	fixed	sex2	0.39	0.28	1.48	0.85	2.56	1.4	0.162	0.447	0.48
ASD-only	fixed	pc1	-0.87	0.59	0.42	0.13	1.33	-1.47	0.14	0.447	0.452
ASD-only	fixed	pc2	-0.23	0.28	0.8	0.46	1.39	-0.81	0.419	0.628	0.713
ASD-only	fixed	pc3	0.12	0.41	1.13	0.51	2.52	0.3	0.763	0.763	0.866
ASD-only	fixed	pc4	-0.26	0.41	0.77	0.34	1.72	-0.64	0.523	0.672	0.762
ASD-only	fixed	pc5	0.11	0.24	1.12	0.69	1.8	0.45	0.651	0.732	0.831
VSD-only	fixed	(Intercept)	-4.13	0.72	0.02	0	0.07	-5.7	1.18e-08	1.06e-07	NA
VSD-only	fixed	del_groupA-C	-12.51	256	0	0	3.00859e+212	-0.05	0.961	0.961	0.967
VSD-only	fixed	del_groupA-D	1.68	0.72	5.35	1.31	21.92	2.33	0.0198	0.089	0.131
VSD-only	fixed	sex2	0.17	0.17	1.19	0.85	1.67	1.01	0.313	0.563	0.589
VSD-only	fixed	pc1	-0.12	0.11	0.89	0.71	1.1	-1.11	0.265	0.563	0.572
VSD-only	fixed	pc2	0.23	0.13	1.26	0.97	1.62	1.75	0.0796	0.239	0.314
VSD-only	fixed	pc3	0.07	0.26	1.07	0.64	1.77	0.26	0.798	0.961	0.874
VSD-only	fixed	pc4	0.15	0.24	1.16	0.72	1.87	0.62	0.536	0.804	0.767
VSD-only	fixed	pc5	-0.01	0.14	0.99	0.75	1.3	-0.07	0.947	0.961	0.967
RAA-only	fixed	(Intercept)	-2.78	0.46	0.06	0.03	0.15	-6.06	1.36e-09	1.23e-08	NA
RAA-only	fixed	del_groupA-C	0.64	0.75	1.89	0.44	8.21	0.85	0.393	0.571	0.698
RAA-only	fixed	del_groupA-D	-0.14	0.44	0.87	0.37	2.04	-0.33	0.742	0.742	0.866
RAA-only	fixed	sex2	-0.38	0.22	0.69	0.45	1.05	-1.75	0.0799	0.36	0.314
RAA-only	fixed	pc1	0.09	0.11	1.1	0.89	1.36	0.86	0.388	0.571	0.698
RAA-only	fixed	pc2	0.05	0.13	1.05	0.81	1.36	0.4	0.692	0.742	0.855
RAA-only	fixed	pc3	0.47	0.33	1.6	0.84	3.03	1.43	0.154	0.462	0.473
RAA-only	fixed	pc4	-0.34	0.31	0.71	0.39	1.3	-1.11	0.269	0.571	0.572
RAA-only	fixed	pc5	-0.13	0.17	0.88	0.63	1.22	-0.77	0.444	0.571	0.716
PS/PA-only	fixed	(Intercept)	-4.7	1.05	0.01	0	0.07	-4.48	7.58e-06	6.83e-05	NA
PS/PA-only	fixed	del_groupA-C	2.28	1.25	9.79	0.84	114.14	1.82	0.0687	0.309	0.309
PS/PA-only	fixed	del_groupA-D	-0.07	1.04	0.93	0.12	7.16	-0.07	0.947	0.947	0.967
PS/PA-only	fixed	sex2	-0.13	0.48	0.87	0.34	2.24	-0.28	0.781	0.878	0.874
PS/PA-only	fixed	pc1	-0.42	0.57	0.65	0.22	1.99	-0.75	0.455	0.648	0.716
PS/PA-only	fixed	pc2	-0.23	0.31	0.8	0.44	1.45	-0.74	0.46	0.648	0.716
PS/PA-only	fixed	pc3	0.55	0.72	1.73	0.42	7.11	0.76	0.445	0.648	0.716
PS/PA-only	fixed	pc4	-0.45	0.67	0.64	0.17	2.37	-0.67	0.504	0.648	0.747
PS/PA-only	fixed	pc5	-0.3	0.33	0.74	0.39	1.43	-0.89	0.372	0.648	0.679
CTD	fixed	(Intercept)	-0.37	0.23	0.69	0.45	1.08	-1.63	0.104	0.468	NA
CTD	fixed	del_groupA-C	-0.02	0.44	0.98	0.42	2.3	-0.05	0.963	0.963	0.967
CTD	fixed	del_groupA-D	-0.19	0.2	0.83	0.56	1.23	-0.92	0.357	0.619	0.662
CTD	fixed	sex2	-0.11	0.1	0.89	0.74	1.08	-1.17	0.241	0.542	0.572
CTD	fixed	pc1	0.11	0.05	1.11	1	1.23	2.03	0.0425	0.382	0.233
CTD	fixed	pc2	-0.03	0.05	0.97	0.87	1.08	-0.6	0.55	0.673	0.779
CTD	fixed	pc3	0.12	0.15	1.13	0.85	1.51	0.82	0.412	0.619	0.712
CTD	fixed	pc4	-0.18	0.14	0.83	0.63	1.09	-1.32	0.186	0.542	0.499
CTD	fixed	pc5	-0.04	0.07	0.96	0.83	1.11	-0.53	0.598	0.673	0.823
SD	fixed	(Intercept)	-3.46	0.52	0.03	0.01	0.09	-6.69	2.21e-11	1.99e-10	NA
SD	fixed	del_groupA-C	1.17	0.8	3.21	0.67	15.35	1.46	0.143	0.258	0.452
SD	fixed	del_groupA-D	1.54	0.51	4.68	1.71	12.83	3	0.0027	0.0121	0.0243
SD	fixed	sex2	0.24	0.14	1.28	0.98	1.67	1.78	0.0744	0.167	0.314
SD	fixed	pc1	-0.2	0.09	0.82	0.69	0.98	-2.17	0.0301	0.0904	0.173
SD	fixed	pc2	0.1	0.09	1.1	0.92	1.31	1.07	0.285	0.367	0.577
SD	fixed	pc3	0.03	0.2	1.03	0.69	1.53	0.14	0.886	0.927	0.946
SD	fixed	pc4	-0.02	0.19	0.98	0.68	1.43	-0.09	0.927	0.927	0.967
SD	fixed	pc5	0.12	0.11	1.13	0.91	1.39	1.1	0.272	0.367	0.572
