## Supplementary Table S12 for "Deletion size and background genetic variation shape congenital heart disease phenotypes in 3,016 individuals with 22q11.2 deletion syndrome"

### Sheet: Supplementary Table S12
	EAS		SAS		EUR		AFR		AMR		N
	r	P-value	r	P-value	r	P-value	r	P-value	r	P-value
PC1	0.0515217	0.0295049	0.0731419	0.00198699	-0.898983	0	0.962431	0	0.143361	1.1715e-09	1785
PC2	-0.367177	4.37264e-58	-0.206445	1.23887e-18	0.262453	1.66726e-29	0.379875	2.27774e-62	-0.818124	0	1785
PC3	-0.0497928	0.0354185	0.590315	4.22702e-168	0.0162273	0.493246	-0.137123	5.99986e-09	-0.350966	6.84156e-53	1785
PC4	0.111639	2.2658e-06	0.685686	3.24113e-248	-0.0511404	0.0307304	-0.0642764	0.0065969	-0.511238	1.87219e-119	1785
PC5	-0.398309	6.18839e-69	0.26621	2.45e-30	-0.249276	1.09061e-26	0.0258131	0.275712	0.428105	1.81903e-80	1785
